# Integrating Common and Rare Variants Improves Polygenic Risk Prediction Across Diverse Populations

**DOI:** 10.1101/2024.11.05.24316779

**Authors:** Jacob Williams, Tony Chen, Xing Hua, Wendy Wong, Kai Yu, Peter Kraft, Xihao Li, Haoyu Zhang

## Abstract

Polygenic risk scores (PRS) predict complex traits by aggregating genetic effects across the genome, yet most models focus on common variants, overlooking rare variants that may contribute to hidden heritability. We developed RICE, a new PRS framework integrating both common and rare variants to improve genetic risk prediction across diverse ancestries. RICE constructs separate PRSs: for common variants, it integrates methods using ensemble learning; for rare variants, it uses gene-level testing with functional annotations and penalized regression. We evaluated RICE using simulated datasets and sequencing data from UK Biobank and All of Us, involving up to 740 million genetic variants from 361,939 individuals across diverse ancestries and 11 complex traits. In real data analysis, RICE improved predictive accuracy by an average of 25.7% compared to leading common variant PRS methods. Our findings demonstrate that incorporating rare variants significantly enhances PRS, providing a more accurate and inclusive approach to genetic risk prediction.
