## Supplementary Tables for "Integrating Common and Rare Variants Improves Polygenic Risk Prediction Across Diverse Populations"

### Sheet: Table of Contents
Supplementary Tables, Table of Contents
Supplementary Table 1	Sample size for training, tuning, and validation for the simulation study
Supplementary Table 2	Sample size for training, tuning, and validation for the UK Biobank whole exome sequencing analysis
Supplementary Table 3	Sample size for training, tuning, and validation for the UK Biobank whole genome sequencing analysis
Supplementary Table 4	Sample size for training, tuning, and validation for the All of Us analysis
Supplementary Table 5	Genomic control factor for eleven traits
Supplementary Table 6	Estimated Beta of PRS per SD and it's standard error for the UK Biobank whole exome sequencing analysis
Supplementary Table 7	Estimated Beta of PRS per SD and it's standard error for the UK Biobank whole genome sequencing analysis
Supplementary Table 8	Estimated Beta of PRS per SD and it's standard error for the All of Us analysis
Supplementary Table 9	Total number of common variants and rare variants in each analysis

### Sheet: S1 Sample Sizes; Sim. Study
Supplementary Table 1: Sample size for training, tuning, and validation for the simulation study using chromosome 22 of UK Biobank whole exome sequencing data
Training Fraction1	Ancestry group2	Training Dataset	Tuning Dataset	Validation Dataset
49173	AFR	0	1640	1641
49173	AMR	0	1542	1541
49173	EUR	49173	15847	15847
49173	SAS	0	1840	1839
98343	AFR	0	1640	1641
98343	AMR	0	1542	1541
98343	EUR	98343	15847	15847
98343	SAS	0	1840	1839
1 The training sample size for each simulation setting. Training data consists of only Europeans.
2 Four different ancestry groups are considered in the simulations based on the reference data from 1000 Genomes Project: African (AFR), American (AMR), European (EUR), and South Asian (SAS)

### Sheet: S2 Sample Sizes; UKB WES
Supplementary Table 2: Sample size for training, tuning, and validation in the UK Biobank whole exome sequencing analysis
		Training Dataset			Tuning Dataset			Validation Dataset
Trait1	Ancestry group2	Total	Control	Cases	Total	Control	Cases	Total	Control	Cases
Asthma	AFR	0	0	0	1640	1495	145	1641	1501	140
Asthma	AMR	0	0	0	1542	1414	128	1541	1437	104
Asthma	EUR	98343	91190	7153	15847	14677	1170	15847	14696	1151
Asthma	SAS	0	0	0	1840	1663	177	1839	1636	203
Breast	AFR	0	0	0	965	942	23	996	975	21
Breast	AMR	0	0	0	846	812	34	820	783	37
Breast	EUR	54046	51305	2741	8680	8267	413	8768	8334	434
Breast	SAS	0	0	0	875	835	40	866	829	37
CAD	AFR	0	0	0	1640	1573	67	1641	1589	52
CAD	AMR	0	0	0	1542	1432	110	1541	1443	98
CAD	EUR	98343	92268	6075	15847	14861	986	15847	14872	975
CAD	SAS	0	0	0	1840	1645	195	1839	1623	216
Prostate	AFR	0	0	0	675	635	40	645	616	29
Prostate	AMR	0	0	0	696	677	19	721	699	22
Prostate	EUR	44297	42606	1691	7167	6916	251	7079	6802	277
Prostate	SAS	0	0	0	965	950	15	973	960	13
T2D	AFR	0	0	0	1640	1456	184	1641	1479	162
T2D	AMR	0	0	0	1542	1427	115	1541	1436	105
T2D	EUR	98343	93397	4946	15847	15056	791	15847	15086	761
T2D	SAS	0	0	0	1840	1552	288	1839	1509	330
BMI	AFR	0	0	0	1610	0	0	1619	0	0
BMI	AMR	0	0	0	1530	0	0	1525	0	0
BMI	EUR	97994	0	0	15795	0	0	15790	0	0
BMI	SAS	0	0	0	1799	0	0	1807	0	0
Height	AFR	0	0	0	1614	0	0	1621	0	0
Height	AMR	0	0	0	1532	0	0	1526	0	0
Height	EUR	98103	0	0	15809	0	0	15807	0	0
Height	SAS	0	0	0	1803	0	0	1808	0	0
HDL	AFR	0	0	0	1459	0	0	1417	0	0
HDL	AMR	0	0	0	1358	0	0	1338	0	0
HDL	EUR	86123	0	0	13910	0	0	13805	0	0
HDL	SAS	0	0	0	1608	0	0	1590	0	0
LDL	AFR	0	0	0	1561	0	0	1513	0	0
LDL	AMR	0	0	0	1461	0	0	1458	0	0
LDL	EUR	93446	0	0	15085	0	0	15038	0	0
LDL	SAS	0	0	0	1742	0	0	1737	0	0
logTG	AFR	0	0	0	1561	0	0	1518	0	0
logTG	AMR	0	0	0	1463	0	0	1459	0	0
logTG	EUR	93526	0	0	15104	0	0	15051	0	0
logTG	SAS	0	0	0	1746	0	0	1740	0	0
TC	AFR	0	0	0	1561	0	0	1518	0	0
TC	AMR	0	0	0	1462	0	0	1462	0	0
TC	EUR	93596	0	0	15120	0	0	15063	0	0
TC	SAS	0	0	0	1746	0	0	1742	0	0
1 Eleven unique traits are included in the analyses. Six continuous traits and five binary traits were analyzed in the UKB WES analysis.
2 Four different ancestry groups are considered in the UKB WES analysis based on the reference data from 1000 Genomes Project: African (AFR), Admixed American (AMR), European (EUR), and South Asian (SAS).

### Sheet: S3 Sample Sizes; UKB WGS
Supplementary Table 3: Sample size for training, tuning, and validation in the UK Biobank whole genome sequencing analysis
		Training Dataset			Tuning Dataset			Validation Dataset
Trait1	Ancestry group2	Total	Control	Cases	Total	Control	Cases	Total	Control	Cases
Asthma	AFR	0	0	0	1540	1412	128	1541	1408	133
Asthma	AMR	0	0	0	1550	1420	130	1551	1447	104
Asthma	EUR	97979	91022	6957	15912	14776	1136	15911	14779	1132
Asthma	SAS	0	0	0	1792	1605	187	1793	1607	186
Breast	AFR	0	0	0	902	891	11	926	898	28
Breast	AMR	0	0	0	833	800	33	842	800	42
Breast	EUR	53773	51083	2690	8853	8436	417	8681	8222	459
Breast	SAS	0	0	0	865	830	35	866	827	39
CAD	AFR	0	0	0	1540	1477	63	1541	1484	57
CAD	AMR	0	0	0	1550	1457	93	1551	1457	94
CAD	EUR	97979	91908	6071	15912	14911	1001	15911	14899	1012
CAD	SAS	0	0	0	1792	1582	210	1793	1609	184
Prostate	AFR	0	0	0	638	608	30	615	577	38
Prostate	AMR	0	0	0	717	693	24	709	690	19
Prostate	EUR	44206	42566	1640	7059	6797	262	7230	6955	275
Prostate	SAS	0	0	0	927	915	12	927	909	18
T2D	AFR	0	0	0	1540	1399	141	1541	1371	170
T2D	AMR	0	0	0	1550	1433	117	1551	1448	103
T2D	EUR	97979	93117	4862	15912	15104	808	15911	15109	802
T2D	SAS	0	0	0	1792	1486	306	1793	1462	331
BMI	AFR	0	0	0	1518	0	0	1519	0	0
BMI	AMR	0	0	0	1534	0	0	1537	0	0
BMI	EUR	97643	0	0	15856	0	0	15852	0	0
BMI	SAS	0	0	0	1760	0	0	1754	0	0
Height	AFR	0	0	0	1520	0	0	1521	0	0
Height	AMR	0	0	0	1536	0	0	1538	0	0
Height	EUR	97745	0	0	15873	0	0	15872	0	0
Height	SAS	0	0	0	1762	0	0	1754	0	0
HDL	AFR	0	0	0	1346	0	0	1341	0	0
HDL	AMR	0	0	0	1354	0	0	1370	0	0
HDL	EUR	85651	0	0	13972	0	0	13839	0	0
HDL	SAS	0	0	0	1552	0	0	1560	0	0
LDL	AFR	0	0	0	1452	0	0	1430	0	0
LDL	AMR	0	0	0	1463	0	0	1475	0	0
LDL	EUR	93162	0	0	15163	0	0	15119	0	0
LDL	SAS	0	0	0	1700	0	0	1707	0	0
logTG	AFR	0	0	0	1453	0	0	1434	0	0
logTG	AMR	0	0	0	1465	0	0	1478	0	0
logTG	EUR	93264	0	0	15183	0	0	15131	0	0
logTG	SAS	0	0	0	1704	0	0	1709	0	0
TC	AFR	0	0	0	1453	0	0	1434	0	0
TC	AMR	0	0	0	1466	0	0	1480	0	0
TC	EUR	93347	0	0	15194	0	0	15140	0	0
TC	SAS	0	0	0	1707	0	0	1709	0	0
1 Eleven unique traits are included in the analyses. Six continuous traits and five binary traits were analyzed in the UKB WGS analysis.
2 Four different ancestry groups are considered in the UKB WGS based on the reference data from 1000 Genomes Project: African (AFR), Admixed American (AMR), European (EUR), and South Asian (SAS).

### Sheet: S4 Genomic Control Factor
Supplementary Table 4: Genomic control factor for eleven traits
Trait1	Ancestry group2	Genomic inflation factor (lambda)3	Scaled genomic inflation factor for 1000 subjects (lambda1000)4	Data Source5
Asthma	European	1.076	1.001	UKB WES
CAD	European	1.066	1.001	UKB WES
T2D	European	1.105	1.001	UKB WES
Breast	European	1.008	1	UKB WES
Prostate	European	1.049	1.001	UKB WES
BMI	European	1.342	1.003	UKB WES
LDL	European	1.199	1.002	UKB WES
HDL	European	1.291	1.003	UKB WES
logTG	European	1.265	1.003	UKB WES
TC	European	1.217	1.002	UKB WES
Height	European	1.736	1.008	UKB WES
Asthma	European	1.045	1	UKB WGS
CAD	European	1.044	1	UKB WGS
T2D	European	1.06	1.001	UKB WGS
Breast	European	1.012	1	UKB WGS
Prostate	European	1.026	1.001	UKB WGS
BMI	European	1.305	1.003	UKB WGS
LDL	European	1.09	1.001	UKB WGS
HDL	European	1.196	1.002	UKB WGS
logTG	European	1.181	1.002	UKB WGS
TC	European	1.096	1.001	UKB WGS
Height	European	1.437	1.004	UKB WGS
BMI	African	1.112	1.001	AoU
LDL	African	1.019	1	AoU
HDL	African	1.024	1	AoU
logTG	African	1.025	1	AoU
TC	African	1.012	1	AoU
Height	African	1.199	1.001	AoU
BMI	Latino	1.299	1.002	AoU
LDL	Latino	1.061	1.001	AoU
HDL	Latino	1.083	1.001	AoU
logTG	Latino	1.043	1.001	AoU
TC	Latino	1.061	1.001	AoU
Height	Latino	1.345	1.002	AoU
BMI	European	1.335	1.002	AoU
LDL	European	1.05	1.001	AoU
HDL	European	1.176	1.003	AoU
logTG	European	1.105	1.002	AoU
TC	European	1.05	1.001	AoU
Height	European	1.363	1.002	AoU
1 Eleven unique traits are included in the analyses. Six continuous traits were analyzed in the UKB WES, UKB WGS, and AoU data sources. 5 binary traits were analyzed in the UKB WES and UKB WGS data sources.
2 GWAS Summary Statistics were computed using the training set in each of the respective data sources. For UKB WES and WGS, the training set only included people of European Ancestry. For AoU, the training set included people of African, Admixed American or Latino, and European Ancestry. The African population in AoU consists of primarily African Americans.
3 The genomic inflation factor (lambda) is defined as the median of the observed chi-square test statistics divided by the expected median of the corresponding chi-square distribution.
4 lambda1000 scale the genomic infactor factor (lambda) to a study with 1000 subjects using the formula lambda1000 = 1+1000*(lambda-1)/N; For binary traits, it's scaled to a study with 1000 cases and 1000 controls using the formula lambda1000 = 1+500*(lambda-1)*(1/Ncontrol+1/Ncase).
5 The GWAS summary-statistics data are from three sources: UKB WES, UKB WGS, and AoU.

### Sheet: S5 Sample Sizes; AoU
Supplementary Table 5: Sample size for training, tuning, and validation in the All of Us analysis
		Training Dataset	Tuning Dataset	Validation Dataset
Trait1	Ancestry group2	Total	Total	Total
BMI	AFR	36218	6629	6620
BMI	AMR	28787	5243	5252
BMI	EAS	0	2677	2681
BMI	EUR	90129	16745	16763
BMI	MID	0	433	432
BMI	SAS	0	1518	1514
Height	AFR	36270	6638	6631
Height	AMR	28887	5259	5267
Height	EAS	0	2685	2687
Height	EUR	90454	16801	16825
Height	MID	0	438	434
Height	SAS	0	1521	1519
HDL	AFR	12539	2349	2363
HDL	AMR	9629	1743	1818
HDL	EAS	0	936	916
HDL	EUR	43931	8084	8207
HDL	MID	0	207	188
HDL	SAS	0	585	604
LDL	AFR	11948	2229	2246
LDL	AMR	7825	1411	1470
LDL	EAS	0	888	876
LDL	EUR	42848	7870	8024
LDL	MID	0	200	179
LDL	SAS	0	556	577
logTG	AFR	12551	2341	2367
logTG	AMR	9795	1784	1835
logTG	EAS	0	939	915
logTG	EUR	44673	8247	8332
logTG	MID	0	211	187
logTG	SAS	0	593	614
TC	AFR	12549	2331	2370
TC	AMR	9062	1649	1721
TC	EAS	0	926	907
TC	EUR	44847	8257	8357
TC	MID	0	202	189
TC	SAS	0	570	595
1 Six unique continuous traits are included in the AoU analysis.
2 Six different ancestry groups are considered in the AoU analysis based on genetically-inferred ancestry labels provided by AoU: African (AFR), Admixed American (AMR), East Asian (EAS), European (EUR), Middle Eastern (MID),and South Asian (SAS).

### Sheet: S6 UKB WES Betas-SE
Supplementary Table 6: Estimated Coefficient of the Standardized PRS and it's standard error for the UK Biobank whole exome sequencing analysis
Trait1	Ancestry group2	Estimated Coefficient of Standardized PRS3	SE of Estimated Coefficient of Standardized PRS4	Method5
Asthma	AFR	0.183534	0.0920607	CT
Asthma	AFR	0.214256	0.0906329	Lassosum2
Asthma	AFR	0.22054	0.0911621	LDpred2
Asthma	AFR	0.318518	0.0835929	RICE-CV
Asthma	AFR	0.0650879	0.0901858	RICE-RV
Asthma	AMR	0.341716	0.1048	CT
Asthma	AMR	0.304973	0.103089	Lassosum2
Asthma	AMR	0.31998	0.102234	LDpred2
Asthma	AMR	0.462116	0.0963844	RICE-CV
Asthma	AMR	0	0.0997185	RICE-RV
Asthma	EUR	0.158242	0.0307773	CT
Asthma	EUR	0.168625	0.0308602	Lassosum2
Asthma	EUR	0.211634	0.0308341	LDpred2
Asthma	EUR	0.18873	0.0295869	RICE-CV
Asthma	EUR	0.0585139	0.031391	RICE-RV
Asthma	SAS	0.0454845	0.0749101	CT
Asthma	SAS	0.0912581	0.0744975	Lassosum2
Asthma	SAS	0.134799	0.0746733	LDpred2
Asthma	SAS	0.138341	0.0722183	RICE-CV
Asthma	SAS	0.0470223	0.079532	RICE-RV
Breast	AFR	0	0.226166	CT
Breast	AFR	0.0330631	0.230197	Lassosum2
Breast	AFR	0.101088	0.235942	LDpred2
Breast	AFR	0	0.229623	RICE-CV
Breast	AFR	0.1368	0.123944	RICE-RV
Breast	AMR	0	0.171679	CT
Breast	AMR	0.0228182	0.17905	Lassosum2
Breast	AMR	0.145566	0.173082	LDpred2
Breast	AMR	0.124625	0.166572	RICE-CV
Breast	AMR	0.0649164	0.112079	RICE-RV
Breast	EUR	0.157971	0.0490176	CT
Breast	EUR	0.18003	0.0489875	Lassosum2
Breast	EUR	0.147853	0.0487711	LDpred2
Breast	EUR	0.128161	0.0470487	RICE-CV
Breast	EUR	0.0214151	0.0409937	RICE-RV
Breast	SAS	0.0953978	0.171947	CT
Breast	SAS	0.049295	0.172346	Lassosum2
Breast	SAS	0.208192	0.170218	LDpred2
Breast	SAS	0.138458	0.157523	RICE-CV
Breast	SAS	0	0.174643	RICE-RV
CAD	AFR	0	0.14798	CT
CAD	AFR	0.0731394	0.143411	Lassosum2
CAD	AFR	0.0263711	0.141448	LDpred2
CAD	AFR	0	0.148794	RICE-CV
CAD	AFR	9.14535	27.2592	RICE-RV
CAD	AMR	0.176108	0.112693	CT
CAD	AMR	0.178107	0.110765	Lassosum2
CAD	AMR	0.282247	0.112835	LDpred2
CAD	AMR	0.29693	0.103907	RICE-CV
CAD	AMR	25.3814	45.1355	RICE-RV
CAD	EUR	0.12766	0.0339335	CT
CAD	EUR	0.122362	0.0338257	Lassosum2
CAD	EUR	0.17202	0.0339756	LDpred2
CAD	EUR	0.168958	0.0318195	RICE-CV
CAD	EUR	0.128302	0.8642	RICE-RV
CAD	SAS	0.0546715	0.07709	CT
CAD	SAS	0.119076	0.0779757	Lassosum2
CAD	SAS	0.116434	0.0773556	LDpred2
CAD	SAS	0.0838374	0.0762985	RICE-CV
CAD	SAS	30.2938	26.4788	RICE-RV
Prostate	AFR	0.352555	0.213136	CT
Prostate	AFR	0.510979	0.221781	Lassosum2
Prostate	AFR	0.432623	0.21628	LDpred2
Prostate	AFR	0.292363	0.196543	RICE-CV
Prostate	AFR	0.0362597	0.196099	RICE-RV
Prostate	AMR	0	0.242646	CT
Prostate	AMR	0.133275	0.239088	Lassosum2
Prostate	AMR	0.155151	0.229675	LDpred2
Prostate	AMR	0	0.25231	RICE-CV
Prostate	AMR	0.333213	0.177186	RICE-RV
Prostate	EUR	0.130118	0.0638302	CT
Prostate	EUR	0.148728	0.0635902	Lassosum2
Prostate	EUR	0.17636	0.0628333	LDpred2
Prostate	EUR	0.142236	0.0570577	RICE-CV
Prostate	EUR	0.00637659	0.0638273	RICE-RV
Prostate	SAS	0.178338	0.355187	CT
Prostate	SAS	0.105436	0.330543	Lassosum2
Prostate	SAS	0.0640313	0.317678	LDpred2
Prostate	SAS	0.139305	0.321829	RICE-CV
Prostate	SAS	0.133693	0.231079	RICE-RV
T2D	AFR	0.0336599	0.0860774	CT
T2D	AFR	0.0219597	0.0856527	Lassosum2
T2D	AFR	0.0197347	0.0861382	LDpred2
T2D	AFR	0.022302	0.0856555	RICE-CV
T2D	AFR	0.0138189	0.0545976	RICE-RV
T2D	AMR	0	0.107144	CT
T2D	AMR	0.0807436	0.10336	Lassosum2
T2D	AMR	0.0916646	0.100541	LDpred2
T2D	AMR	0.0748013	0.104023	RICE-CV
T2D	AMR	0.183995	0.131722	RICE-RV
T2D	EUR	0.0876823	0.0374788	CT
T2D	EUR	0.0972593	0.0375311	Lassosum2
T2D	EUR	0.179731	0.0377149	LDpred2
T2D	EUR	0.097129	0.0375379	RICE-CV
T2D	EUR	0.0282401	0.0313784	RICE-RV
T2D	SAS	0.165795	0.0629461	CT
T2D	SAS	0.115719	0.0630697	Lassosum2
T2D	SAS	0.124747	0.0633938	LDpred2
T2D	SAS	0.117242	0.0631288	RICE-CV
T2D	SAS	0.0231189	0.0238409	RICE-RV
BMI	AFR	0.0245546	0.0248417	CT
BMI	AFR	0.0777984	0.0247421	Lassosum2
BMI	AFR	0.092603	0.0247176	LDpred2
BMI	AFR	0.0728002	0.0248792	RICE-CV
BMI	AFR	0.187062	0.303983	RICE-RV
BMI	AMR	0.1247	0.025335	CT
BMI	AMR	0.116693	0.0255077	Lassosum2
BMI	AMR	0.114615	0.025414	LDpred2
BMI	AMR	0.131992	0.02521	RICE-CV
BMI	AMR	0.185387	0.221522	RICE-RV
BMI	EUR	0.139444	0.0078822	CT
BMI	EUR	0.165627	0.00785471	Lassosum2
BMI	EUR	0.17088	0.00784935	LDpred2
BMI	EUR	0.179092	0.00783941	RICE-CV
BMI	EUR	0	0.00892775	RICE-RV
BMI	SAS	0.149091	0.0231695	CT
BMI	SAS	0.168251	0.0230611	Lassosum2
BMI	SAS	0.177001	0.0231564	LDpred2
BMI	SAS	0.187441	0.0230711	RICE-CV
BMI	SAS	0	0.0181436	RICE-RV
Height	AFR	0.109564	0.024659	CT
Height	AFR	0.16679	0.0244563	Lassosum2
Height	AFR	0.172373	0.0244134	LDpred2
Height	AFR	0.172036	0.0244127	RICE-CV
Height	AFR	0.0266362	0.0248858	RICE-RV
Height	AMR	0.334804	0.0236959	CT
Height	AMR	0.377203	0.0236988	Lassosum2
Height	AMR	0.384119	0.0235746	LDpred2
Height	AMR	0.39383	0.0234622	RICE-CV
Height	AMR	0.0610364	0.0224945	RICE-RV
Height	EUR	0.384322	0.00735859	CT
Height	EUR	0.429492	0.00718194	Lassosum2
Height	EUR	0.436223	0.00715846	LDpred2
Height	EUR	0.442518	0.00712715	RICE-CV
Height	EUR	0.0424165	0.00712979	RICE-RV
Height	SAS	0.285008	0.0225119	CT
Height	SAS	0.328802	0.0221826	Lassosum2
Height	SAS	0.328946	0.0221978	LDpred2
Height	SAS	0.324107	0.0222592	RICE-CV
Height	SAS	0.00460684	0.0222755	RICE-RV
HDL	AFR	0.157537	0.0260281	CT
HDL	AFR	0.164727	0.0260459	Lassosum2
HDL	AFR	0.175701	0.0259799	LDpred2
HDL	AFR	0.183623	0.0259457	RICE-CV
HDL	AFR	0.0718229	0.025303	RICE-RV
HDL	AMR	0.281495	0.0263444	CT
HDL	AMR	0.322368	0.0254396	Lassosum2
HDL	AMR	0.336929	0.0253022	LDpred2
HDL	AMR	0.345954	0.0247868	RICE-CV
HDL	AMR	0.172154	0.0240257	RICE-RV
HDL	EUR	0.269648	0.00821823	CT
HDL	EUR	0.311266	0.00811704	Lassosum2
HDL	EUR	0.321733	0.00808501	LDpred2
HDL	EUR	0.320256	0.00801081	RICE-CV
HDL	EUR	0.114637	0.00803006	RICE-RV
HDL	SAS	0.223464	0.0246691	CT
HDL	SAS	0.27182	0.0243794	Lassosum2
HDL	SAS	0.283317	0.0242089	LDpred2
HDL	SAS	0.280161	0.0240629	RICE-CV
HDL	SAS	0.071275	0.02564	RICE-RV
LDL	AFR	0.234106	0.024709	CT
LDL	AFR	0.246431	0.0246546	Lassosum2
LDL	AFR	0.244504	0.0246344	LDpred2
LDL	AFR	0.255844	0.024388	RICE-CV
LDL	AFR	0.168779	0.0250259	RICE-RV
LDL	AMR	0.185064	0.0254661	CT
LDL	AMR	0.253864	0.0250668	Lassosum2
LDL	AMR	0.262288	0.024851	LDpred2
LDL	AMR	0.260743	0.0251602	RICE-CV
LDL	AMR	0.0698456	0.0262654	RICE-RV
LDL	EUR	0.274172	0.00783475	CT
LDL	EUR	0.299977	0.00775705	Lassosum2
LDL	EUR	0.304872	0.00775115	LDpred2
LDL	EUR	0.30715	0.00772933	RICE-CV
LDL	EUR	0.0762024	0.00753754	RICE-RV
LDL	SAS	0.152874	0.0238817	CT
LDL	SAS	0.192372	0.0237227	Lassosum2
LDL	SAS	0.192628	0.0236955	LDpred2
LDL	SAS	0.185767	0.0236082	RICE-CV
LDL	SAS	0.108467	0.0256742	RICE-RV
logTG	AFR	0.152855	0.0256621	CT
logTG	AFR	0.157579	0.0257216	Lassosum2
logTG	AFR	0.166232	0.0255726	LDpred2
logTG	AFR	0.189088	0.0254314	RICE-CV
logTG	AFR	0.0445317	0.027239	RICE-RV
logTG	AMR	0.227653	0.0253328	CT
logTG	AMR	0.236154	0.0252795	Lassosum2
logTG	AMR	0.25398	0.0254032	LDpred2
logTG	AMR	0.270803	0.0250336	RICE-CV
logTG	AMR	0.0888432	0.0161151	RICE-RV
logTG	EUR	0.235592	0.00792927	CT
logTG	EUR	0.266694	0.00786275	Lassosum2
logTG	EUR	0.274656	0.00783898	LDpred2
logTG	EUR	0.274157	0.0077983	RICE-CV
logTG	EUR	0.0983611	0.00801474	RICE-RV
logTG	SAS	0.218754	0.0233173	CT
logTG	SAS	0.249147	0.0228849	Lassosum2
logTG	SAS	0.247624	0.0229304	LDpred2
logTG	SAS	0.260566	0.0228374	RICE-CV
logTG	SAS	0.144109	0.0326216	RICE-RV
TC	AFR	0.176252	0.0248693	CT
TC	AFR	0.199073	0.0247981	Lassosum2
TC	AFR	0.196764	0.0248579	LDpred2
TC	AFR	0.200428	0.0247566	RICE-CV
TC	AFR	0.162144	0.0253791	RICE-RV
TC	AMR	0.196798	0.0254645	CT
TC	AMR	0.247862	0.024847	Lassosum2
TC	AMR	0.254616	0.0248021	LDpred2
TC	AMR	0.26004	0.0250201	RICE-CV
TC	AMR	0.0625039	0.0264101	RICE-RV
TC	EUR	0.24456	0.00788905	CT
TC	EUR	0.274007	0.00782362	Lassosum2
TC	EUR	0.2811	0.00780738	LDpred2
TC	EUR	0.283519	0.00778742	RICE-CV
TC	EUR	0.0738891	0.00758563	RICE-RV
TC	SAS	0.144037	0.023762	CT
TC	SAS	0.171012	0.023731	Lassosum2
TC	SAS	0.169054	0.0236414	LDpred2
TC	SAS	0.177429	0.0236428	RICE-CV
TC	SAS	0.103829	0.0255845	RICE-RV
1 Eleven unique traits are included in the analyses. Six continuous traits and five binary traits were analyzed in the UKB WES analysis.
2 Four different ancestry groups are considered in the UKB WES analysis based on the reference data from 1000 Genomes Project: African (AFR), Admixed American (AMR), European (EUR), and South Asian (SAS).
3 Estimated coefficient of the standardized PRS which is equilvalent to the square root of the estimated heritability. Coefficients of RICE-CV and RICE-RV are estimated jointly.
4 Standard error of the estimated coefficient of the standardized PRS.
5 Five methods were evaluated: clumping and thresholding (CT), Lassosum2, LDpred2, RICE-CV, and RICE-RV.

### Sheet: S7 UKB WGS Betas-SE
Supplementary Table 7: Estimated Coefficient of the Standardized PRS and it's standard error for the UK Biobank whole genome sequencing analysis
Trait1	Ancestry group2	Estimated Coefficient of Standardized PRS3	SE of Estimated Coefficient of Standardized PRS4	Method5
Asthma	AFR	0.0314286	0.0923361	CT
Asthma	AFR	0.200824	0.0933508	Lassosum2
Asthma	AFR	0.172293	0.0943705	LDpred2
Asthma	AFR	0.122845	0.0919432	RICE-CV
Asthma	AFR	0.119032	0.0912504	RICE-RV
Asthma	AMR	0.221165	0.103384	CT
Asthma	AMR	0.174578	0.103044	Lassosum2
Asthma	AMR	0.279316	0.100717	LDpred2
Asthma	AMR	0.264341	0.0912286	RICE-CV
Asthma	AMR	0.140834	0.0951929	RICE-RV
Asthma	EUR	0.200682	0.0311213	CT
Asthma	EUR	0.254074	0.0311422	Lassosum2
Asthma	EUR	0.278741	0.0313051	LDpred2
Asthma	EUR	0.266057	0.0286302	RICE-CV
Asthma	EUR	0.0667548	0.0290122	RICE-RV
Asthma	SAS	0.107548	0.0796503	CT
Asthma	SAS	0.211421	0.0791943	Lassosum2
Asthma	SAS	0.191685	0.0789152	LDpred2
Asthma	SAS	0.166935	0.0755467	RICE-CV
Asthma	SAS	0	0.0846877	RICE-RV
Breast	AFR	0	0.204731	CT
Breast	AFR	0.0105463	0.209357	Lassosum2
Breast	AFR	0.0850624	0.215183	LDpred2
Breast	AFR	0	0.200673	RICE-CV
Breast	AFR	0.012834	0.178369	RICE-RV
Breast	AMR	0.232735	0.162721	CT
Breast	AMR	0.360394	0.164241	Lassosum2
Breast	AMR	0.224555	0.161926	LDpred2
Breast	AMR	0.23059	0.16266	RICE-CV
Breast	AMR	0	0.157087	RICE-RV
Breast	EUR	0.297463	0.0462194	CT
Breast	EUR	0.257623	0.0463191	Lassosum2
Breast	EUR	0.210569	0.0474549	LDpred2
Breast	EUR	0.298114	0.0462638	RICE-CV
Breast	EUR	0	0.0490921	RICE-RV
Breast	SAS	0.255212	0.155226	CT
Breast	SAS	0.321384	0.15806	Lassosum2
Breast	SAS	0.273882	0.160787	LDpred2
Breast	SAS	0.250731	0.155391	RICE-CV
Breast	SAS	0.0678839	0.17429	RICE-RV
CAD	AFR	0	0.143513	CT
CAD	AFR	0.159907	0.134007	Lassosum2
CAD	AFR	0.147618	0.132336	LDpred2
CAD	AFR	0.138811	0.13304	RICE-CV
CAD	AFR	0.202156	0.123678	RICE-RV
CAD	AMR	0.297514	0.113652	CT
CAD	AMR	0.317094	0.113807	Lassosum2
CAD	AMR	0.388406	0.11643	LDpred2
CAD	AMR	0.388406	0.11643	RICE-CV
CAD	AMR	0.000303208	0.0993303	RICE-RV
CAD	EUR	0.137073	0.033665	CT
CAD	EUR	0.177876	0.0336709	Lassosum2
CAD	EUR	0.218857	0.0338076	LDpred2
CAD	EUR	0.218778	0.0338096	RICE-CV
CAD	EUR	0.0237088	0.03262	RICE-RV
CAD	SAS	0.180627	0.0816421	CT
CAD	SAS	0.159915	0.0830403	Lassosum2
CAD	SAS	0.204635	0.0832338	LDpred2
CAD	SAS	0.211014	0.0836663	RICE-CV
CAD	SAS	0.163254	0.0817079	RICE-RV
Prostate	AFR	0	0.183966	CT
Prostate	AFR	0.119474	0.178721	Lassosum2
Prostate	AFR	0.122201	0.179858	LDpred2
Prostate	AFR	0.123786	0.181597	RICE-CV
Prostate	AFR	0.0439766	0.0563971	RICE-RV
Prostate	AMR	0.272458	0.274174	CT
Prostate	AMR	0.193143	0.270531	Lassosum2
Prostate	AMR	0.310147	0.276527	LDpred2
Prostate	AMR	0.171774	0.264594	RICE-CV
Prostate	AMR	0	0.289683	RICE-RV
Prostate	EUR	0.33801	0.0636765	CT
Prostate	EUR	0.158237	0.0623503	Lassosum2
Prostate	EUR	0.243296	0.0626578	LDpred2
Prostate	EUR	0.159547	0.0628669	RICE-CV
Prostate	EUR	0.0654005	0.10271	RICE-RV
Prostate	SAS	0.512971	0.262319	CT
Prostate	SAS	0.463069	0.267366	Lassosum2
Prostate	SAS	0.577382	0.287016	LDpred2
Prostate	SAS	0.451766	0.271521	RICE-CV
Prostate	SAS	0.203416	0.178327	RICE-RV
T2D	AFR	0.129211	0.0849639	CT
T2D	AFR	0.197895	0.084932	Lassosum2
T2D	AFR	0.23558	0.0856892	LDpred2
T2D	AFR	0.188366	0.0820489	RICE-CV
T2D	AFR	0.0418502	0.0292736	RICE-RV
T2D	AMR	0.184687	0.104083	CT
T2D	AMR	0.18777	0.106311	Lassosum2
T2D	AMR	0.317969	0.106297	LDpred2
T2D	AMR	0.275796	0.0935134	RICE-CV
T2D	AMR	0	0.105515	RICE-RV
T2D	EUR	0.188487	0.0357052	CT
T2D	EUR	0.222617	0.0368306	Lassosum2
T2D	EUR	0.298703	0.0363538	LDpred2
T2D	EUR	0.221603	0.0324895	RICE-CV
T2D	EUR	0.0484673	0.0649826	RICE-RV
T2D	SAS	0.197591	0.0631919	CT
T2D	SAS	0.187033	0.0632309	Lassosum2
T2D	SAS	0.290681	0.0644801	LDpred2
T2D	SAS	0.275511	0.0604243	RICE-CV
T2D	SAS	0	0.0596862	RICE-RV
BMI	AFR	0.0600832	0.0255779	CT
BMI	AFR	0.11349	0.0253756	Lassosum2
BMI	AFR	0.106154	0.0253905	LDpred2
BMI	AFR	0.109235	0.0254509	RICE-CV
BMI	AFR	0.00100279	0.025543	RICE-RV
BMI	AMR	0.217652	0.025042	CT
BMI	AMR	0.26955	0.0244205	Lassosum2
BMI	AMR	0.280451	0.0245127	LDpred2
BMI	AMR	0.285889	0.0245337	RICE-CV
BMI	AMR	0.0420008	0.0243127	RICE-RV
BMI	EUR	0.189829	0.00779845	CT
BMI	EUR	0.242436	0.00771311	Lassosum2
BMI	EUR	0.251813	0.00769185	LDpred2
BMI	EUR	0.2551	0.00768031	RICE-CV
BMI	EUR	0.00144798	0.00766346	RICE-RV
BMI	SAS	0.1504	0.0235625	CT
BMI	SAS	0.210218	0.0233752	Lassosum2
BMI	SAS	0.218585	0.0233021	LDpred2
BMI	SAS	0.222755	0.0233104	RICE-CV
BMI	SAS	0.0324341	0.0234816	RICE-RV
Height	AFR	0.132945	0.0257539	CT
Height	AFR	0.206491	0.0252677	Lassosum2
Height	AFR	0.201455	0.0253436	LDpred2
Height	AFR	0.211546	0.025286	RICE-CV
Height	AFR	0.0344696	0.0248768	RICE-RV
Height	AMR	0.36411	0.0232779	CT
Height	AMR	0.43365	0.0232018	Lassosum2
Height	AMR	0.45148	0.022927	LDpred2
Height	AMR	0.458461	0.0228401	RICE-CV
Height	AMR	0.0294013	0.0218676	RICE-RV
Height	EUR	0.443573	0.00711973	CT
Height	EUR	0.505633	0.00684221	Lassosum2
Height	EUR	0.513518	0.00680503	LDpred2
Height	EUR	0.529364	0.00671367	RICE-CV
Height	EUR	0.058005	0.00676111	RICE-RV
Height	SAS	0.316756	0.0227095	CT
Height	SAS	0.367093	0.0220574	Lassosum2
Height	SAS	0.381042	0.0219795	LDpred2
Height	SAS	0.395102	0.0217789	RICE-CV
Height	SAS	0.066908	0.0217072	RICE-RV
HDL	AFR	0.169427	0.026752	CT
HDL	AFR	0.236964	0.0263656	Lassosum2
HDL	AFR	0.246893	0.0262304	LDpred2
HDL	AFR	0.247545	0.02612	RICE-CV
HDL	AFR	0.119439	0.0255965	RICE-RV
HDL	AMR	0.290225	0.0261849	CT
HDL	AMR	0.317412	0.0263838	Lassosum2
HDL	AMR	0.344729	0.0259572	LDpred2
HDL	AMR	0.35307	0.0254602	RICE-CV
HDL	AMR	0.183674	0.0260307	RICE-RV
HDL	EUR	0.313578	0.00803041	CT
HDL	EUR	0.36503	0.00787138	Lassosum2
HDL	EUR	0.384747	0.00780658	LDpred2
HDL	EUR	0.387593	0.00775601	RICE-CV
HDL	EUR	0.111809	0.00774684	RICE-RV
HDL	SAS	0.266493	0.0243819	CT
HDL	SAS	0.333491	0.0237137	Lassosum2
HDL	SAS	0.344148	0.0235969	LDpred2
HDL	SAS	0.352689	0.023725	RICE-CV
HDL	SAS	0.0691886	0.0247195	RICE-RV
LDL	AFR	0.269496	0.0250479	CT
LDL	AFR	0.303388	0.0246902	Lassosum2
LDL	AFR	0.299889	0.0248231	LDpred2
LDL	AFR	0.310054	0.024743	RICE-CV
LDL	AFR	0.114008	0.0250275	RICE-RV
LDL	AMR	0.20017	0.025837	CT
LDL	AMR	0.242984	0.0255972	Lassosum2
LDL	AMR	0.242643	0.0252089	LDpred2
LDL	AMR	0.243246	0.0255054	RICE-CV
LDL	AMR	0.0683466	0.0232376	RICE-RV
LDL	EUR	0.266567	0.00785013	CT
LDL	EUR	0.295333	0.00776047	Lassosum2
LDL	EUR	0.301469	0.00774504	LDpred2
LDL	EUR	0.306673	0.00771811	RICE-CV
LDL	EUR	0.0765905	0.00776323	RICE-RV
LDL	SAS	0.180542	0.0233663	CT
LDL	SAS	0.208277	0.0234216	Lassosum2
LDL	SAS	0.202615	0.0236866	LDpred2
LDL	SAS	0.216201	0.0234864	RICE-CV
LDL	SAS	0.0693515	0.0241877	RICE-RV
logTG	AFR	0.128176	0.0262409	CT
logTG	AFR	0.123933	0.0261635	Lassosum2
logTG	AFR	0.135329	0.0260526	LDpred2
logTG	AFR	0.167187	0.0259759	RICE-CV
logTG	AFR	0.0559854	0.0197912	RICE-RV
logTG	AMR	0.232429	0.0255756	CT
logTG	AMR	0.275151	0.0256137	Lassosum2
logTG	AMR	0.295037	0.0256393	LDpred2
logTG	AMR	0.282712	0.0255306	RICE-CV
logTG	AMR	0.0778706	0.0183934	RICE-RV
logTG	EUR	0.266093	0.0078369	CT
logTG	EUR	0.292654	0.00776025	Lassosum2
logTG	EUR	0.313804	0.00769846	LDpred2
logTG	EUR	0.31606	0.0076619	RICE-CV
logTG	EUR	0.0962408	0.00801046	RICE-RV
logTG	SAS	0.242002	0.0233526	CT
logTG	SAS	0.299589	0.0229005	Lassosum2
logTG	SAS	0.312596	0.022909	LDpred2
logTG	SAS	0.301502	0.0229013	RICE-CV
logTG	SAS	0.088688	0.0366952	RICE-RV
TC	AFR	0.228156	0.0252524	CT
TC	AFR	0.24607	0.0251953	Lassosum2
TC	AFR	0.244467	0.0253016	LDpred2
TC	AFR	0.245498	0.0252445	RICE-CV
TC	AFR	0.115098	0.0254188	RICE-RV
TC	AMR	0.200567	0.0257129	CT
TC	AMR	0.233425	0.0254908	Lassosum2
TC	AMR	0.239399	0.0252179	LDpred2
TC	AMR	0.234771	0.0254314	RICE-CV
TC	AMR	0.04868	0.0234709	RICE-RV
TC	EUR	0.258999	0.00784448	CT
TC	EUR	0.283933	0.00777925	Lassosum2
TC	EUR	0.290781	0.0077614	LDpred2
TC	EUR	0.298278	0.00773931	RICE-CV
TC	EUR	0.0745005	0.0077858	RICE-RV
TC	SAS	0.198057	0.0233688	CT
TC	SAS	0.209032	0.0235286	Lassosum2
TC	SAS	0.202555	0.0236882	LDpred2
TC	SAS	0.221495	0.0234338	RICE-CV
TC	SAS	0.0742054	0.0240727	RICE-RV
1 Eleven unique traits are included in the analyses. Six continuous traits and five binary traits were analyzed in the UKB WGS analysis.
2 Four different ancestry groups are considered in the UKB WGS analysis based on the reference data from 1000 Genomes Project: African (AFR), Admixed American (AMR), European (EUR), and South Asian (SAS).
3 Estimated coefficient of the standardized PRS which is equilvalent to the square root of the estimated heritability. Coefficients of RICE-CV and RICE-RV are estimated jointly.
4 Standard error of the estimated coefficient of the standardized PRS.
5 Five methods were evaluated: clumping and thresholding (CT), Lassosum2, LDpred2, RICE-CV, and RICE-RV.

### Sheet: S8 AoU Betas-SE
Supplementary Table 8: Estimated Coefficient of the Standardized PRS and it's standard error for the All of Us analysis
Trait1	Ancestry group2	Estimated Coefficient of Standardized PRS3	SE of Estimated Coefficient of Standardized PRS4	Method5
BMI	AFR	0.130148	0.0123835	CT-SLEB
BMI	AFR	0.177765	0.0128103	JointPRS
BMI	AFR	0.162311	0.0122386	PROSPER
BMI	AFR	0.148847	0.012238	RICE-CV
BMI	AFR	0.0300473	0.0122997	RICE-RV
BMI	AMR	0.192667	0.0132039	CT-SLEB
BMI	AMR	0.231154	0.0139095	JointPRS
BMI	AMR	0.220026	0.0132236	PROSPER
BMI	AMR	0.217631	0.0133223	RICE-CV
BMI	AMR	0.0276658	0.0133216	RICE-RV
BMI	EAS	0.193562	0.0188155	CT-SLEB
BMI	EAS	0.221323	0.0178993	JointPRS
BMI	EAS	0.18919	0.0188221	PROSPER
BMI	EAS	0.210747	0.0187901	RICE-CV
BMI	EAS	0	0.0190468	RICE-RV
BMI	EUR	0.173737	0.00756852	CT-SLEB
BMI	EUR	0.157615	0.00727253	JointPRS
BMI	EUR	0.200786	0.00758701	PROSPER
BMI	EUR	0.201087	0.00752637	RICE-CV
BMI	EUR	0	0.00766695	RICE-RV
BMI	MID	0.134854	0.0554884	CT-SLEB
BMI	MID	0.219035	0.0748736	JointPRS
BMI	MID	0.147546	0.0553444	PROSPER
BMI	MID	0.175551	0.0567276	RICE-CV
BMI	MID	0.0181596	0.036311	RICE-RV
BMI	SAS	0.249231	0.0279179	CT-SLEB
BMI	SAS	0.420687	0.0415341	JointPRS
BMI	SAS	0.252585	0.0267291	PROSPER
BMI	SAS	0.262908	0.0267259	RICE-CV
BMI	SAS	0.0256599	0.0238222	RICE-RV
Height	AFR	0.274503	0.0122612	CT-SLEB
Height	AFR	0.284082	0.012281	JointPRS
Height	AFR	0.277311	0.0123649	PROSPER
Height	AFR	0.287629	0.0121586	RICE-CV
Height	AFR	0.0448043	0.0114923	RICE-RV
Height	AMR	0.327672	0.0119195	CT-SLEB
Height	AMR	0.308683	0.0111587	JointPRS
Height	AMR	0.321049	0.0119823	PROSPER
Height	AMR	0.346945	0.011969	RICE-CV
Height	AMR	0.0242347	0.0138072	RICE-RV
Height	EAS	0.304095	0.0184555	CT-SLEB
Height	EAS	0.345639	0.0179204	JointPRS
Height	EAS	0.31251	0.0182949	PROSPER
Height	EAS	0.346682	0.0181229	RICE-CV
Height	EAS	0.0192508	0.0182488	RICE-RV
Height	EUR	0.371005	0.0073976	CT-SLEB
Height	EUR	0.387339	0.00776156	JointPRS
Height	EUR	0.36059	0.00743159	PROSPER
Height	EUR	0.392526	0.00728306	RICE-CV
Height	EUR	0.0397851	0.00712309	RICE-RV
Height	MID	0.270265	0.0475731	CT-SLEB
Height	MID	0.2905	0.0505349	JointPRS
Height	MID	0.316848	0.049547	PROSPER
Height	MID	0.282715	0.046848	RICE-CV
Height	MID	0.0323225	0.030421	RICE-RV
Height	SAS	0.356206	0.0244574	CT-SLEB
Height	SAS	0.369132	0.0246715	JointPRS
Height	SAS	0.3433	0.0240168	PROSPER
Height	SAS	0.371868	0.0239231	RICE-CV
Height	SAS	0.0306451	0.0247396	RICE-RV
HDL	AFR	0.209103	0.0200065	CT-SLEB
HDL	AFR	0.209217	0.0205141	JointPRS
HDL	AFR	0.228776	0.0199716	PROSPER
HDL	AFR	0.224034	0.020205	RICE-CV
HDL	AFR	0.0540665	0.0204144	RICE-RV
HDL	AMR	0.245549	0.0230803	CT-SLEB
HDL	AMR	0.25241	0.0225526	JointPRS
HDL	AMR	0.250689	0.0228638	PROSPER
HDL	AMR	0.257241	0.0226123	RICE-CV
HDL	AMR	0.095461	0.0226815	RICE-RV
HDL	EAS	0.201548	0.0323661	CT-SLEB
HDL	EAS	0.230395	0.0316613	JointPRS
HDL	EAS	0.215213	0.0316457	PROSPER
HDL	EAS	0.225059	0.0319283	RICE-CV
HDL	EAS	0.14769	0.0304903	RICE-RV
HDL	EUR	0.274617	0.0104661	CT-SLEB
HDL	EUR	0.230861	0.0100033	JointPRS
HDL	EUR	0.278093	0.0104131	PROSPER
HDL	EUR	0.288654	0.010438	RICE-CV
HDL	EUR	0.100221	0.0104153	RICE-RV
HDL	MID	0.323431	0.0711989	CT-SLEB
HDL	MID	0.493936	0.0921462	JointPRS
HDL	MID	0.338023	0.0725689	PROSPER
HDL	MID	0.376768	0.0726488	RICE-CV
HDL	MID	0.147733	0.0454102	RICE-RV
HDL	SAS	0.275762	0.0408594	CT-SLEB
HDL	SAS	0.447909	0.053868	JointPRS
HDL	SAS	0.308303	0.0397858	PROSPER
HDL	SAS	0.311683	0.0413901	RICE-CV
HDL	SAS	0.0240064	0.0505949	RICE-RV
LDL	AFR	0.305611	0.0204006	CT-SLEB
LDL	AFR	0.148677	0.0209251	JointPRS
LDL	AFR	0.308456	0.020565	PROSPER
LDL	AFR	0.304102	0.0198928	RICE-CV
LDL	AFR	0.111668	0.0199776	RICE-RV
LDL	AMR	0.199907	0.0259711	CT-SLEB
LDL	AMR	0.11775	0.0243034	JointPRS
LDL	AMR	0.193309	0.0259654	PROSPER
LDL	AMR	0.202853	0.0259025	RICE-CV
LDL	AMR	0.0312945	0.0245472	RICE-RV
LDL	EAS	0.259581	0.0344477	CT-SLEB
LDL	EAS	0.116497	0.0341939	JointPRS
LDL	EAS	0.235904	0.0341023	PROSPER
LDL	EAS	0.249186	0.0326778	RICE-CV
LDL	EAS	0.0328804	0.0331481	RICE-RV
LDL	EUR	0.239453	0.0107955	CT-SLEB
LDL	EUR	0.159959	0.0111633	JointPRS
LDL	EUR	0.239816	0.0108097	PROSPER
LDL	EUR	0.240587	0.010795	RICE-CV
LDL	EUR	0.0440464	0.0107355	RICE-RV
LDL	MID	0.270279	0.0743728	CT-SLEB
LDL	MID	0.189643	0.0709397	JointPRS
LDL	MID	0.284259	0.0717312	PROSPER
LDL	MID	0.297994	0.0737057	RICE-CV
LDL	MID	0.133866	0.0788954	RICE-RV
LDL	SAS	0.207568	0.0419339	CT-SLEB
LDL	SAS	0.082563	0.0426491	JointPRS
LDL	SAS	0.230959	0.0403311	PROSPER
LDL	SAS	0.22251	0.0418872	RICE-CV
LDL	SAS	0.0120281	0.0378598	RICE-RV
logTG	AFR	0.130187	0.0209071	CT-SLEB
logTG	AFR	0.0765412	0.0209098	JointPRS
logTG	AFR	0.146318	0.0205892	PROSPER
logTG	AFR	0.136877	0.0204059	RICE-CV
logTG	AFR	0.0539999	0.0185024	RICE-RV
logTG	AMR	0.240409	0.0222881	CT-SLEB
logTG	AMR	0.159131	0.0221472	JointPRS
logTG	AMR	0.24708	0.0223587	PROSPER
logTG	AMR	0.250322	0.0225063	RICE-CV
logTG	AMR	0.0862336	0.0268347	RICE-RV
logTG	EAS	0.211162	0.0314039	CT-SLEB
logTG	EAS	0.135579	0.0337478	JointPRS
logTG	EAS	0.222674	0.0315446	PROSPER
logTG	EAS	0.234326	0.0321365	RICE-CV
logTG	EAS	0.171071	0.063153	RICE-RV
logTG	EUR	0.257504	0.0104729	CT-SLEB
logTG	EUR	0.180369	0.010729	JointPRS
logTG	EUR	0.265729	0.0105397	PROSPER
logTG	EUR	0.266269	0.010497	RICE-CV
logTG	EUR	0.0750348	0.0100369	RICE-RV
logTG	MID	0.344282	0.0731569	CT-SLEB
logTG	MID	0.0981206	0.0816547	JointPRS
logTG	MID	0.3425	0.0751691	PROSPER
logTG	MID	0.395784	0.0768299	RICE-CV
logTG	MID	0.0425845	0.0379521	RICE-RV
logTG	SAS	0.29452	0.0392345	CT-SLEB
logTG	SAS	0.209047	0.0433935	JointPRS
logTG	SAS	0.275373	0.0411266	PROSPER
logTG	SAS	0.299666	0.0391863	RICE-CV
logTG	SAS	0.364371	0.11498	RICE-RV
TC	AFR	0.244862	0.019961	CT-SLEB
TC	AFR	0.126897	0.0198865	JointPRS
TC	AFR	0.266622	0.020245	PROSPER
TC	AFR	0.253145	0.0197172	RICE-CV
TC	AFR	0.0534527	0.0100451	RICE-RV
TC	AMR	0.168052	0.0243965	CT-SLEB
TC	AMR	0.0993669	0.0222695	JointPRS
TC	AMR	0.157346	0.0242662	PROSPER
TC	AMR	0.166577	0.0240136	RICE-CV
TC	AMR	0.0171358	0.0319551	RICE-RV
TC	EAS	0.150476	0.0327108	CT-SLEB
TC	EAS	0.0670968	0.0326954	JointPRS
TC	EAS	0.173209	0.0325121	PROSPER
TC	EAS	0.163592	0.0325494	RICE-CV
TC	EAS	0	0.0512842	RICE-RV
TC	EUR	0.2022	0.010638	CT-SLEB
TC	EUR	0.128918	0.011029	JointPRS
TC	EUR	0.194348	0.010718	PROSPER
TC	EUR	0.206286	0.0106796	RICE-CV
TC	EUR	0.026304	0.0170778	RICE-RV
TC	MID	0.229824	0.0736057	CT-SLEB
TC	MID	0.164961	0.0780725	JointPRS
TC	MID	0.305699	0.0732553	PROSPER
TC	MID	0.284916	0.0747468	RICE-CV
TC	MID	0.192627	0.0779491	RICE-RV
TC	SAS	0.176677	0.0409141	CT-SLEB
TC	SAS	0.095108	0.0424793	JointPRS
TC	SAS	0.183248	0.0405934	PROSPER
TC	SAS	0.192621	0.0423053	RICE-CV
TC	SAS	0.035278	0.0675648	RICE-RV
1 Six unique continuous traits are included in the AoU analysis.
2 Six different ancestry groups are considered in the AoU analysis based on genetically-inferred ancestry labels provided by AoU: African (AFR), Admixed American (AMR), East Asian (EAS), European (EUR), Middle Eastern (MID),and South Asian (SAS).
3 Estimated coefficient of the standardized PRS which is equilvalent to the square root of the estimated heritability. Coefficients of RICE-CV and RICE-RV are estimated jointly.
4 Standard error of the estimated coefficient of the standardized PRS.
5 Five methods were evaluated: CT-SLEB, JointPRS, PROSPER, RICE-CV, and RICE-RV.

### Sheet: S9 Number of Variants
Supplementary Table 9: Total number of common variants and rare variants in each analysis
Data1	Common2	Common*3	Rare4	Total
UKB WES	137466	NA	16890710	17028176		Common = GWAS Summary Stats
UKB WGS	5467749	683080	734259706	739727455		Common* = Joint PRS and Prosper for AoU/LDpred2 and Lassosum2 for UKB WGS
AoU	10486613	1572405	33619496	44106109
1 Three different data sources; UK Biobank whole exome sequencing, UK Biobank whole genome sequencing, and All of Us. For All of Us, common variants were extracted from whole genome sequencing data while rare variants were extracted from the exonic region of the whole genome sequencing data.
2 Number of common variants in GWAS summary statistics estimated from filtered plink files (MAF > 0.01).
3 Due to publicly available LD information and computational constraints, some methods had the number of common variants constrained. In UKB WGS, LDpred2 and Lassosum2 were constrained to HM3 SNPs totaling 683,080. In the AoU analysis, JointPRS and PROSPER were constrained to the intersection of their available LD information totaling 1,572,405.
4 Number of rare variants calculated from either VCF or GDS files.
